# Turnover of SARS-CoV-2 lineages shaped the pandemic and enabled the emergence of new variants in the state of Rio de Janeiro, Brazil

**DOI:** 10.1101/2021.07.20.21260890

**Authors:** Ronaldo da Silva Francisco Junior, Alessandra P Lamarca, Luiz G P de Almeida, Liliane Cavalcante, Douglas Terra Machado, Yasmmin Martins, Otávio Brustolini, Alexandra L Gerber, Ana Paula de C Guimarães, Reinaldo Bellini Gonçalves, Cassia Alves, Diana Mariani, Thais Felix Cruz, Isabelle Vasconcellos de Souza, Erika Martins de Carvalho, Mario Sergio Ribeiro, Silvia Carvalho, Flávio Dias da Silva, Marcio Henrique de Oliveira Garcia, Leandro Magalhães de Souza, Cristiane Gomes Da Silva, Caio Luiz Pereira Ribeiro, Andréa Cony Cavalcanti, Claudia Maria Braga de Mello, Cláudio J. Struchiner, Amilcar Tanuri, Ana Tereza R Vasconcelos

**Author notes:** Both authors contributed equally (Ronaldo da Silva Francisco Junior, Alessandra P Lamarca). Both authors coordinated this work (Amilcar Tanuri, Ana Tereza R Vasconcelos).

## Abstract

In the present study, we provide a retrospective genomic epidemiology analysis of the SARS-CoV-2 pandemic in the state of Rio de Janeiro, Brazil. We gathered publicly available data from GISAD and sequenced more 1,927 new genomes sampled periodically from March 2021 to June 2021 from 91 out of the 92 cities of the state. Our results showed that the pandemic was characterized by three different phases driven by a successive replacement of lineages. All stages occurred in distinct mortality and mobility contexts, with higher evidence of social distancing measures being observed in early pandemic and relaxed in the last two phases. Interestingly, we noticed that viral supercarriers accounted for the overwhelming majority of the circulating virus (> 90%) among symptomatic individuals in the state. Moreover, SARS-CoV-2 genomic surveillance also revealed the emergence and spread of two new variants (P.5 and P.1.2) firstly reported in this study. Altogether, our findings provided important lessons learned from the different epidemiological aspects of the SARS-CoV-2 dynamic in the state of Rio de Janeiro that have a strong potential to shape future decisions aiming to improve public health management and understanding mechanisms underlying virus dispersion.
