## Supplementary material for "Turnover of SARS-CoV-2 lineages shaped the pandemic and enabled the emergence of new variants in the state of Rio de Janeiro, Brazil": Table S4

### Sheet: GLM - ALL
Generalized Linear Model (Gamma, inverse link function) 1119 samples
Deviance Residuals:
Min 1Q Median 3Q Max
-5.159 -2.678 -2.394 -1.564 10.331
Coefficients:
Estimate Std. Error t value Pr(>|t|)
sg_sexF 0.004328 0.001568 2.760 0.00588 **
sg_sexM 0.015686 0.005605 2.799 0.00522 **
qt_age30d 0.001929 0.003151 0.612 0.54063
qt_age40d 0.004308 0.003674 1.172 0.24134
qt_age50d 0.001040 0.002755 0.378 0.70585
qt_age60d -0.002132 0.001880 -1.134 0.25691
qt_age70d -0.002884 0.002119 -1.361 0.17389
qt_age80+ 0.278773 0.430637 0.647 0.51754
sg_sexM:qt_age30d -0.011021 0.007178 -1.535 0.12501
sg_sexM:qt_age40d -0.017764 0.006756 -2.629 0.00868 **
sg_sexM:qt_age50d -0.012061 0.006572 -1.835 0.06676 .
sg_sexM:qt_age60d -0.008283 0.006520 -1.270 0.20420
sg_sexM:qt_age70d -0.011204 0.006161 -1.819 0.06925 .
sg_sexM:qt_age80+ -0.207669 0.461916 -0.450 0.65310
---
Signif. codes: 0 ‘***’ 0.001 ‘**’ 0.01 ‘*’ 0.05 ‘.’ 0.1 ‘ ’ 1
(Dispersion parameter for Gamma family taken to be 18.5108)

### Sheet: GLM - 2%
Generalized Linear Model (Gamma, inverse link function) 2% of the data = 22 samples
Deviance Residuals:
Min 1Q Median 3Q Max
-1.0029 -0.3274 0.0000 0.2276 0.6834
Coefficients: (1 not defined because of singularities)
Estimate Std. Error t value Pr(>|t|)
sg_sexF 1.286e-04 4.348e-05 2.958 0.013 *
sg_sexM 1.515e-04 1.029e-04 1.471 0.169
qt_age30d 1.999e-04 1.428e-04 1.400 0.189
qt_age40d 3.245e-05 1.038e-04 0.313 0.760
qt_age50d 3.245e-05 1.038e-04 0.313 0.760
qt_age60d -6.476e-05 5.088e-05 -1.273 0.229
qt_age70d -6.549e-06 8.365e-05 -0.078 0.939
sg_sexM:qt_age30d -4.043e-05 2.093e-04 -0.193 0.850
sg_sexM:qt_age40d -4.513e-05 1.376e-04 -0.328 0.749
sg_sexM:qt_age50d 6.990e-06 1.544e-04 0.045 0.965
sg_sexM:qt_age60d 5.351e-05 1.271e-04 0.421 0.682
sg_sexM:qt_age70d NA NA NA NA
---
Signif. codes: 0 ‘***’ 0.001 ‘**’ 0.01 ‘*’ 0.05 ‘.’ 0.1 ‘ ’ 1
(Dispersion parameter for Gamma family taken to be 0.3427872)

### Sheet: GLM - 10%
Generalized Linear Model (Gamma, inverse link function) 10% 112 samples
Deviance Residuals:
Min 1Q Median 3Q Max
-1.7441 -0.9186 -0.4624 0.1115 2.6987
Coefficients:
Estimate Std. Error t value Pr(>|t|)
sg_sexF 3.385e-04 1.296e-04 2.611 0.01042 *
sg_sexM 1.629e-03 5.948e-04 2.738 0.00731 **
qt_age30d 3.100e-04 2.922e-04 1.061 0.29118
qt_age40d 3.629e-04 3.115e-04 1.165 0.24667
qt_age50d 4.100e-04 2.829e-04 1.449 0.15038
qt_age60d -9.367e-05 1.630e-04 -0.575 0.56686
qt_age70d 5.259e-05 2.483e-04 0.212 0.83272
sg_sexM:qt_age30d -1.122e-03 7.402e-04 -1.516 0.13277
sg_sexM:qt_age40d -1.604e-03 6.792e-04 -2.362 0.02011 *
sg_sexM:qt_age50d -1.569e-03 6.854e-04 -2.289 0.02415 *
sg_sexM:qt_age60d -1.176e-03 6.540e-04 -1.798 0.07525 .
sg_sexM:qt_age70d -1.470e-03 6.613e-04 -2.224 0.02843 *
---
Signif. codes: 0 ‘***’ 0.001 ‘**’ 0.01 ‘*’ 0.05 ‘.’ 0.1 ‘ ’ 1
(Dispersion parameter for Gamma family taken to be 1.467032)

### Sheet: GLM - 20%
Generalized Linear Model (Gamma, inverse link function) 20% - 223 samples
Deviance Residuals:
Min 1Q Median 3Q Max
-2.4883 -1.5566 -0.9563 0.1170 3.8121
Coefficients:
Estimate Std. Error t value Pr(>|t|)
sg_sexF 0.0008452 0.0002843 2.973 0.00329 **
sg_sexM 0.0030580 0.0010482 2.917 0.00391 **
qt_age30d 0.0005450 0.0006016 0.906 0.36601
qt_age40d 0.0003839 0.0005935 0.647 0.51848
qt_age50d 0.0003664 0.0005251 0.698 0.48613
qt_age60d -0.0004458 0.0003366 -1.325 0.18676
qt_age70d -0.0002358 0.0004718 -0.500 0.61783
sg_sexM:qt_age30d -0.0022386 0.0013476 -1.661 0.09816 .
sg_sexM:qt_age40d -0.0028524 0.0012178 -2.342 0.02011 *
sg_sexM:qt_age50d -0.0025844 0.0012252 -2.109 0.03610 *
sg_sexM:qt_age60d -0.0015048 0.0012163 -1.237 0.21742
sg_sexM:qt_age70d -0.0024733 0.0011814 -2.094 0.03750 *
---
Signif. codes: 0 ‘***’ 0.001 ‘**’ 0.01 ‘*’ 0.05 ‘.’ 0.1 ‘ ’ 1
(Dispersion parameter for Gamma family taken to be 3.054592)
